# Disease trajectories in hospitalized COVID-19 patients are predicted by clinical and peripheral blood signatures representing distinct lung pathologies

**DOI:** 10.1101/2023.09.08.23295024

**Authors:** João Da Silva Filho, Vanessa Herder, Matthew P. Gibbins, Monique Freire dos Reis, Gisely Cardoso Melo, Michael J. Haley, Carla Cristina Judice, Fernando Fonseca Almeida Val, Mayla Borba, Tatyana Almeida Tavella, Vanderson de Sousa Sampaio, Charalampos Attipa, Fiona McMonagle, Marcus Vinicius Guimaraes de Lacerda, Fabio Trindade Maranhão Costa, Kevin N. Couper, Wuelton Marcelo Monteiro, Luiz Carlos de Lima Ferreira, Christopher Alan Moxon, Massimo Palmarini, Matthias Marti

## Abstract

Linking clinical biomarkers and lung pathology still is necessary to understand COVID-19 pathogenesis and the basis of progression to lethal outcomes. Resolving these knowledge gaps enables optimal treatment approaches of severe COVID-19. We present an integrated analysis of longitudinal clinical parameters, blood biomarkers and lung pathology in COVID-19 patients from the Brazilian Amazon. We identified core signatures differentiating severe recovered patients and fatal cases with distinct disease trajectories. Progression to early death was characterized by rapid and intense endothelial and myeloid activation, presence of thrombi, mostly driven by SARS-CoV-2^+^ macrophages. Progression to late death was associated with systemic cytotoxicity, interferon and Th17 signatures and fibrosis, apoptosis, and abundant SARS-CoV-2 ^+^ epithelial cells in the lung. Progression to recovery was associated with pro-lymphogenic and Th2-mediated responses. Integration of ante-mortem clinical and blood biomarkers with post-mortem lung-specific signatures defined predictors of disease progression, identifying potential targets for more precise and effective treatments.
