## Supplementary material for "Disease trajectories in hospitalized COVID-19 patients are predicted by clinical and peripheral blood signatures representing distinct lung pathologies": Table S1

### Sheet: Table S1
Luminex panel 1		Luminex panel 2
Coagulant/Platelet activation		Coagulant/Platelet activation
Angiopoietin-1		Angiopoietin-1
Angiopoietin-2		Angiopoietin-2
CCL2/JE/MCP-1		E-Selectin/CD62E
CD40 Ligand/TNFSF5		ICAM1/CD54
ICAM-1/CD54		VCAM1CD106
VCAM-1/CD106		Syndecan-1/CD138
E-Selectin/CD62E		CD40L
Syndecan-1/CD138		vWF-A2
Thrombopoietin/Tpo		ADAMTS13
Myeloid response		Coagulation Factor III/Tissue Factor
G-CSF		Serpin E1/PAI-1
BM acting		D-dimer
Osteopontin/OPN		CXCL4/PF4
SCF/c-kit Ligand		CXCL7/NAP-2
Type I, II, IL-1 family cytokines		Fibronectin
IL-1 alpha/IL-1F1		IL-11
IL-6		Thrombopoietin/TPO
IL-7		Chemokines
IL-8/CXCL8		CCL2/JE/MCP-1
IL-10		CCL1/I-309/TCA-3
IL-11		CCL3/MIP-1 alpha
IL-15		CCL4/MIP-1 beta
IL-17/IL-17A		CCL5/RANTES
TNF-alpha		CCL8/MCP-2
		CCL19/MIP-3 beta
		CCL20/MIP-3 alpha
		CX3CL1/Fractalkine
		CXCL7/NAP-2
		CXCL9/MIG
		CXCL10/IP-10/CRG-2
		CXCL11/I-TAC
		Myeloid response
		CXCL1/GRO alpha/KC/CINC-1
		CXCL2/GRO beta/MIP-2/CINC-3
		GM-CSF
		M-CSF
		IL-27
		L-Selectin/CD62L
		Myeloperoxidase/MPO
		Eosinophil response
		CCL11/Eotaxin
		CCL24/Eotaxin-2/MPIF-2
		BM acting
		Osteopontin/OPN
		SCF/c-Kit Ligand
		Type I, II and III IFNs
		IFN-beta
		IFN-gamma
		IFN-alpha
		IL-28A/IFN-lambda 2
		IL-1alpha
		IL-6
		IL-7
		IL-8/CXCL8
		IL-10
		IL-15
		IL-17/IL-17A
		TNF-alpha
		Lymphotoxin-alpha/TNF-beta
		IL-2
		IL-12 p70
		IL-21
		IL23
		IL-4
		IL-5
		IL-13
		IL-1 beta/IL-1F2
		IL-1ra/IL-1F3
		IL-18/IL-1F4
		IL33
		Growth Factors
		EGF
		HGF
		PDGF-AA
		PDGF-BB
		FGF basic/FGF2/bFGF
		Cytotoxicity
		Fas Ligand/TNFSF6
		Complement Component C2
		Complement Component C5a
		Complement Component C9
		Granzyme B
		Immune checkpoint/T-cell exhaustion
		PD-L1
IMC panel
Metal conjugation	Antigen	Supplier	Clone	Catalogue#	Stock conc (mg/ml)	Diln. Used
89	Smooth muscle actin	Bio-Rad	1A4	Cat# MCA5781GA	0.66	50
113	Cd68	Thermo	KP1	Cat# MA5-13324	0.48	50
115	Cd235ab	BioLegend	HIR2	Cat# 306615	0.5	200
139	Pan-cytokeratin	Biolegend	AE-1/AE-3	Cat# 914204	0.63	50
141	Cd38	Standard Biotools	EPR4106	Cat# 3141018D	0.5	50
142	MHC-1	Abcam	EMR8-5	Cat# ab70328	0.27	50
143	Vimentin	Standard Biotools	RV202	Cat# 3143029D	0.5	100
144	Cd14	Cell Signalling	D7A2T	Cat# 56082BF	0.65	50
145	ICAM1	Abcam	EP1442Y	Cat# ab271852	0.47	50
146	Cd16	Abcam	SP175	Cat# ab243925-100ug	0.5	50
147	iNOS	abcam	SP126	Cat# ab239990	0.4	50
148	Cd66b	Novus	G10F5	Cat# g10f5_nb100-77808	0.41	50
149	Cd11b	Abcam	EP1345Y	Cat# ab52478	0.5	50
150	Cd44	BioLegend	IM7	Cat# 103001	0.49	100
151	Cd107a	Standard Biotools	H4A3	Cat# 3151021D	0.5	100
152	Cd45	eBioscience	CD45-2B11	Cat# 14-9457-82	0.65	50
153	Cd31	Novus	JC/70A	Cat# jc-70a_nb600-562	0.53	50
154	Cd11c	Standard Biotools	Polyclonal	Cat# 3154025D	0.5	100
155	Foxp3	Abcam	236A/E7	Cat# ab20034	0.5	50
156	Cd4	Standard Biotools	EPR6855	Cat# 3156033D	0.5	50
158	SARS-Cov2	Novus	Polyclonal	Cat# NB100-56576	0	25
159	Von Willebrand Factor	Dako	Polyclonal	Cat# A0082	1.27	100
160	Vista	Standard Biotools	D1L2G	Cat# 3160025D	0.5	50
161	Cd20	Standard Biotools	H1	Cat# 3161029D	0.5	50
162	Cd8	eBioscience	CD8/144B	Cat# 14-0085-82	0.55	50
163	iba1	WAKO	Polyclonal	Cat# 019-19741	0.42	100
164	Arginase-1	Standard Biotools	D4E3M	Cat# 3164027D	0.5	50
165	Fibrinogen	Abcam	EPR18145-84	Cat# ab227063	2.93	100
166	Cd74	Standard Biotools	LN2	Cat# 3166025D	0.5	50
167	Granzyme B	Standard Biotools	EPR20129-217	Cat# 3167021D	0.5	100
169	Collagen Type I	Standard Biotools	Polyclonal	Cat# 3169023D	0.5	100
170	Cd3	Cell Signalling	D7A6E	Cat# 85061BF	0.53	50
171	pERK1/2 [T202/Y204]	Standard Biotools	D13.14.4E	Cat# 3171021D	0.5	50
172	Cleaved Caspase 3	Standard Biotools	5A1E	Cat# 3172023A	0.5	50
173	CD45RO	Standard Biotools	UCHL1	Cat# 3173016D	0.5	50
174	MHC2	Abcam	TAL1B5	Cat# ab176408	0.5	50
175	Cd206	Cell Signalling	E2L9N	Cat# 91992	0.43	50
196	Cd163	Bio-Rad	EDHu-1	Cat# MCA1853	0.9	50
